# Hidden Storms Within: Prevalence and Risk of Comorbidity in Intermittent Explosive Disorder: A Systematic Review and Bayesian Multilevel Meta-Analysis

**DOI:** 10.1101/2025.06.25.25330263

**Authors:** Fangqing Liu, Sarah Leonard, Charlotte Lennox

## Abstract

**Background:** Intermittent Explosive Disorder (IED) is a psychiatric condition characterised by sudden, disproportionate outbursts of aggression. Despite its substantial social and clinical burden, IED remains underrepresented in global mental health research and policy. The high rates of psychiatric comorbidities observed in individuals with IED highlight the need for an integrated understanding of its syndromic complexity.

**Objective:** This systematic review and meta-analysis aimed to (1) estimate the prevalence of psychiatric comorbidities among individuals with IED, (2) quantify the relative risk of developing these comorbidities in comparison to non-IED populations, and (3) examine potential moderators, including sample type and diagnostic criteria.

**Methods:** Following PRISMA guidelines and PROSPERO pre-registration (CRD420251048183), 47 studies comprising over 80,000 participants were included. Random-effects and Bayesian models synthesised data on seven psychiatric disorders. Meta-regression and sensitivity analyses examined the influence of methodological moderators and robustness of findings. Publication bias was assessed via funnel-plot asymmetry and Bayesian selection models.

**Results:** Individuals with IED demonstrated markedly elevated odds of comorbidity across all domains, including Major Depressive Disorder (OR = 2.05), Generalised Anxiety Disorder (OR = 3.60), PTSD (OR = 2.75), Social Phobia (OR = 2.90), Agoraphobia (OR = 3.79), Alcohol Use Disorder (OR = 3.08), and Drug Use Disorder (OR = 3.40). Prevalence estimates ranged from 8.1% (agoraphobia) to 30.7% (drug use disorder). Community samples consistently yielded higher comorbidity estimates than clinical samples, while diagnostic criteria (DSM-IV vs DSM-5) did not significantly moderate outcomes. Bayesian modelling confirmed elevated risks and indicated minimal publication bias.

**Conclusions:** IED is a profoundly comorbid disorder that bridges mood, anxiety, and substance-use spectra, suggesting shared transdiagnostic mechanisms of emotional dysregulation. Despite its high prevalence and clinical impact, IED remains neglected in diagnostic formulation and mental health strategies. These findings underscore the urgency of integrated screening, transdiagnostic intervention models, and policy inclusion of IED in global mental health agendas.
