## Appendix III ROB Results for "Hidden Storms Within: Prevalence and Risk of Comorbidity in Intermittent Explosive Disorder: A Systematic Review and Bayesian Multilevel Meta-Analysis"

### Sheet: Sheet1
Author，Year	Criteria 1	Criteria 2	Criteria 3	Criteria 4	Criteria 5	Criteria 6	Criteria 7	Criteria 8	Criteria 9	Criteria 10
AI-Hamzawi et al. 2012
Coccaro 2019
Coccaro et al. 2016
Coccaro et al. 2018
Galbraith et al.2018
Gelegen&Tamam 2018
Jenning et al. 2017
Kessler et al. 2006
Keyes et al. 2016
Kulper et al. 2015
Lee et al.2016
McLaughlin et al. 2012
Medeiros et al. 2018
Muller et al. 2011
Nickerson et al. 2012
Oliver et al. 2016
Ortega et al. 2008
Pereira 2021
Puhalla et al. 2020
Radwan & Coccaro 2020
Reardon et al. 2014
Scott et al. 2016
Scott et al. 2020
Shevidi et al. 2023
Silove et al. 2015
Tay et al. 2022
Yoshimasu et al. 2011
Zhang-james et al. 2025
Altwaijri et al. 2020
Ciesinski et al. 2024
Coccaro et al. 2005
Coccaro et al. 2009
Duan et al. 2010
Fanning et al. 2014
Fanning et al. 2016
Fincham et al. 2009
Jenkins et al. 2015
Karam et al. 2008
Kim & Choi 2010
Lee et al. 2014
McCloskey et al. 2016
Moeller et al. 2014
Mundt et al. 2013
Rees et al. 2013
Tamam et al. 2014
Tamam et al. 2017
Turner et al. 2021
